# Genetic Nurture: Estimating the direct genetic effects of pediatric anthropometric traits

**DOI:** 10.1101/2024.12.10.24318796

**Authors:** Samuel Ghatan, Jard de Vries, Jean-Baptiste Pingault, Vincent W Jaddoe, Charlotte Cecil, Janine F Felix, Fernando Rivadeneira, Carolina Medina-Gomez

## Abstract

Parental genetic variants can indirectly influence the traits of their child through the environment, a concept termed "genetic nurture", or indirect genetic effects (IGE). This study estimated the direct genetic effects (DGE), via direct allelic transmission, and IGE shaping height, body mass index (BMI), and bone mineral density (BMD) in a multi-ethnic Dutch pediatric cohort, examining children with repeated measurements at ages six, nine, and thirteen. We imputed missing parental alleles from the phased haplotypes of 1,931,478 variants (MAF >1%), utilizing snipar (single nucleotide imputation of parents). We constructed polygenic risk scores (PRSs) and jointly regressed the proband’s trait on their own PRS, while controlling for the proband’s maternal and paternal PRSs. A total of 4,488 probands, with genetic data, underwent at least one of the three specified measurements. We found statistically significant DGE estimates for the three traits across ages six, nine and thirteen. For instance, 71-77% of the BMI variance explained by the BMI-PRS can be attributed solely to the DGE. IGE estimates reached significance only for BMI measured at ages nine (Beta: 0.05, 95%CI: 0.01-0.09) and thirteen (Beta: 0.05, 95%CI: 0.01-0.09). Maternal and paternal IGE were of a similar magnitude in all our analyses. Our findings indicate that genetic nurture has limited influence on anthropometric traits during formative years. In addition, we do not observe differences between the maternal and paternal indirect contributions to these traits, opposite to the stronger maternal nurturing effect reported for other traits.
