## Supplementary tables for "Genetic Nurture: Estimating the direct genetic effects of pediatric anthropometric traits"

### Sheet: S1.Results
Cohort	Ancestry	trait	PRS	Beta	SE	Lower	Upper	N	R2	Direct/direct+indirect effect ratio	ratio se	Direct variance explained
Age 13	EU	eBMD	Direct+Indirect	0.181342	0.0181564	0.145756	0.216929	2594	0.0328851
Age 13	EU	eBMD	Direct	0.156911	0.0269398	0.104109	0.209713	2594	0.0246211	0.865275	0.171973	0.748701
Age 13	EU	eBMD	Indirect	0.0239407	0.0229122	-0.0209671	0.0688486	2594	0.000573159
Age 13	EU	eBMD	Maternal - Paternal	0.0242614	0.0324071	-0.0392566	0.0877794	2594
Age 9	EU	eBMD	Direct+Indirect	0.21274	0.0169415	0.179535	0.245946	3164	0.0452584
Age 9	EU	eBMD	Direct	0.198507	0.0252924	0.148934	0.248081	3164	0.0394051	0.933097	0.1402	0.870671
Age 9	EU	eBMD	Indirect	0.0137957	0.0215638	-0.0284692	0.0560607	3164	0.000190322
Age 9	EU	eBMD	Maternal - Paternal	0.0138887	0.0304978	-0.045887	0.0736644	3164
Age 6	EU	eBMD	Direct+Indirect	0.187399	0.0154302	0.157156	0.217642	3443	0.0351184
Age 6	EU	eBMD	Direct	0.194934	0.0231459	0.149568	0.2403	3443	0.0379992	1.04021	0.150302	1
Age 6	EU	eBMD	Indirect	-0.0067937	0.0196505	-0.0453087	0.0317213	3443	4.61543e-05
Age 6	EU	eBMD	Maternal - Paternal	0.0201404	0.0277922	-0.0343323	0.0746131	3443
Age 13	ALL	Height	Direct+Indirect	0.402089	0.0173426	0.368098	0.436081	3226	0.161676
Age 13	ALL	Height	Direct	0.379267	0.0256803	0.328933	0.4296	3226	0.143843	0.94324	0.0757241	0.889701
Age 13	ALL	Height	Indirect	0.0215401	0.0216491	-0.0208921	0.0639723	3226	0.000463974
Age 13	ALL	Height	Maternal - Paternal	0.000678679	0.0306168	-0.0593303	0.0606877	3226
Age 9	ALL	Height	Direct+Indirect	0.438474	0.0161399	0.406839	0.470108	3757	0.192259
Age 9	ALL	Height	Direct	0.432141	0.0238875	0.385321	0.47896	3757	0.186746	0.985557	0.0654523	0.971323
Age 9	ALL	Height	Indirect	0.00639574	0.0201003	-0.0330007	0.0457922	3757	4.09055e-05
Age 9	ALL	Height	Maternal - Paternal	0.0163717	0.0284267	-0.0393446	0.072088	3757
Age 6	ALL	Height	Direct+Indirect	0.431043	0.0156877	0.400295	0.461791	4177	0.185798
Age 6	ALL	Height	Direct	0.417501	0.0230139	0.372393	0.462608	4177	0.174307	0.968581	0.0639787	0.93815
Age 6	ALL	Height	Indirect	0.0284868	0.0191808	-0.0091075	0.0660812	4177	0.0008115
Age 6	ALL	Height	Maternal - Paternal	0.0150621	0.0271264	-0.0381056	0.0682299	4177
Age 13	EU	BMI	Direct+Indirect	0.375028	0.0174588	0.340809	0.409248	2739	0.140646
Age 13	EU	BMI	Direct	0.324104	0.026031	0.273083	0.375125	2739	0.105043	0.864212	0.0802276	0.746863
Age 13	EU	BMI	Indirect	0.0485347	0.0220517	0.00531333	0.091756	2739	0.00235561
Age 13	EU	BMI	Maternal - Paternal	-0.00811178	0.0311906	-0.0692453	0.0530218	2739
Age 9	EU	BMI	Direct+Indirect	0.334312	0.0163703	0.302226	0.366398	3200	0.111765
Age 9	EU	BMI	Direct	0.280807	0.0242938	0.233191	0.328423	3200	0.0788525	0.839954	0.0835004	0.705523
Age 9	EU	BMI	Indirect	0.0505396	0.0205588	0.0102444	0.0908348	3200	0.00255425
Age 9	EU	BMI	Maternal - Paternal	0.000982679	0.0290776	-0.0560095	0.0579749	3200
Age 6	EU	BMI	Direct+Indirect	0.278131	0.01593	0.246909	0.309354	3535	0.0773571
Age 6	EU	BMI	Direct	0.244607	0.0240193	0.197529	0.291685	3535	0.0598325	0.879465	0.0999762	0.773458
Age 6	EU	BMI	Indirect	0.0309256	0.020208	-0.00868212	0.0705333	3535	0.000956393
Age 6	EU	BMI	Maternal - Paternal	-0.00746197	0.0285813	-0.0634813	0.0485573	3535
					Cohort	PRS	Beta	Lower		Upper
				1
				2
				3
				4
				5
				6
				7
				8
				9
				10
				11
				12
				Showing 1 to 12 of 12 entries, 5 total columns

### Sheet: S2. Sensitivity analysis
Cohort	trait	PRS	Beta	Lower	Upper	N
Age 13	Height	Direct	0.391474	0.337892	0.445056	2797
Age 13	Height	Indirect	0.0129246	-0.0324764	0.0583256	2797
Age 13	Height	Maternal - Paternal	0.00421938	-0.0599888	0.0684276	2797
Age 9	Height	Direct	0.431565	0.381001	0.482128	3225
Age 9	Height	Indirect	0.00892874	-0.0338694	0.0517269	3225
Age 9	Height	Maternal - Paternal	0.0149407	-0.0455878	0.0754691	3225
Age 6	Height	Direct	0.412674	0.3642	0.461148	3596
Age 6	Height	Indirect	0.0287469	-0.0119361	0.0694299	3596
Age 6	Height	Maternal - Paternal	0.0230331	-0.0345049	0.080571	3596
Age 13	eBMD	Direct	0.151724	0.0957402	0.207708	2260
Age 13	eBMD	Indirect	0.0234911	-0.0244521	0.0714344	2260
Age 13	eBMD	Maternal - Paternal	0.0278639	-0.0399492	0.0956771	2260
Age 9	eBMD	Direct	0.190042	0.136625	0.243459	2713
Age 9	eBMD	Indirect	0.0223893	-0.0234545	0.0682331	2713
Age 9	eBMD	Maternal - Paternal	0.0272098	-0.0376284	0.0920479	2713
Age 6	eBMD	Direct	0.174858	0.126133	0.223583	2964
Age 6	eBMD	Indirect	0.0045859	-0.0371015	0.0462733	2964
Age 6	eBMD	Maternal - Paternal	0.0252328	-0.0337269	0.0841925	2964
Age 13	BMI	Direct	0.305143	0.250705	0.359581	2372
Age 13	BMI	Indirect	0.0481195	0.00192897	0.0943101	2372
Age 13	BMI	Maternal - Paternal	-0.0101048	-0.0754344	0.0552247	2372
Age 9	BMI	Direct	0.265264	0.213564	0.316965	2743
Age 9	BMI	Indirect	0.0504709	0.00681468	0.0941272	2743
Age 9	BMI	Maternal - Paternal	0.00593304	-0.0558107	0.0676768	2743
Age 6	BMI	Direct	0.231428	0.180568	0.282289	3040
Age 6	BMI	Indirect	0.0323235	-0.0103988	0.0750457	3040
Age 6	BMI	Maternal - Paternal	0.00835808	-0.0520665	0.0687827	3040
